# Mucin-7 as a Potential Candidate Risk Allele for Cleft Lip and/or Palate

**DOI:** 10.1101/2024.04.15.24305736

**Authors:** Rachel A. Montel, Tatiana P. Rengifo, Sulie L. Chang

## Abstract

Cleft lip and/or palate (CL/P) occur in approximately 1 in 700 live births in the United States. High hereditary rates (50-80%) of CL/P indicate a strong genetic cause. The concept of strong genetic causes has been well-demonstrated in previous studies such as GWAS studies that identified *IRF6* for Van der Woode syndrome. Since the risk for genetic factors is strongly associated with CL/P, we hypothesized that RNA sequencing (RNA-seq) from CL/P patients may reveal enriched genes. Differential expression analysis examined changes in gene expression in CL/P patients compared to healthy controls, and gene-enrichment in relevant pathways. To explore the relationship between variants driving the observed changes in gene expression, we performed variant analysis and reported all CL/P-specific single nucleotide polymorphisms (SNPs). Our findings demonstrate that the normally upregulated *MUC7* gene is significantly downregulated in CL/P patients. Using our list of prioritized differentially expressed genes (DEGs), we observed significantly enriched pathways for biological processes related to cornification, skin and epidermis development, and keratinocyte and epidermal cell differentiation. By performing variant analyses, a single nucleotide polymorphism (SNP) in *MUC7*, and 47 SNPs in 20 additional genes (*CLCA4*, *ETNK2*, *ERLNC1*, *HAL*, *HOPX*, *IVL*, *KLK11*, *LIPK*, *LY6D*, *MUC21*, *NCCRP1*, *NEBL*, *PHYH*, *SERPINB11*, *SERPINB4*, *SORD*, *SPINK5*, *SULT2B1*, *TMEM154*, *TMPRSS11A*) were revealed. To our knowledge, this is the first report on the potential role of *MUC7* in contributing to CL/P. Together, these findings provide further insight into the genetic causes of CL/P.
