## Supplemental Table 1 for "Mucin-7 as a Potential Candidate Risk Allele for Cleft Lip and/or Palate"

### Sheet: Sheet1
Gene	Description	dbSNP	Mutation Type	Amino acid change	Polyphen	SIFT
CLCA4	chloride channel accessory 4	rs2231592	Missense	p.Ser303Arg	Benign	Tolerated
ETNK2	ethanolamine kinase 2	rs559020342	Missense	p.Tyr40His	Possibly damaging	Tolerated
ETNK2, ERLNC1	ethanolamine kinase 2, estrogen receptor responsive lncRNA 1	rs3737657	Missense	p.Arg123Gln	Benign	Tolerated
HAL	histidine ammonia-lyase	rs143935341	Missense	p.Pro598Leu; p.Pro390Leu	Possibly damaging	Tolerated
HOPX	HOP homeobox	rs4371677	Missense	p.Pro94Leu	Benign	Tolerated_low_confidence
IVL	involucrin	rs559617080	Missense	p.Glu389Gln	Probably damaging	Tolerated
IVL	involucrin	rs554905093	Missense	Glu435Gln	Benign	Tolerated
IVL	involucrin	rs11205133	Missense	p.Leu166Pro	Unknown	Tolerated
KLK11	kallikrein related peptidase 11	rs2288892	Missense	p.Ala32Thr	Probably damaging	Tolerated
LIPK	lipase family member K	rs17112457	Missense	p.Ile391Thr	Benign	Tolerated
LY6D	lymphocyte antigen 6 family member D	rs2572925	Missense	p.Ala10Thr	Unknown	Tolerated
MUC21	mucin 21, cell surface associated	rs146808225	Missense	p.Ala387Thr	Unknown	Tolerated
MUC21	mucin 21, cell surface associated	rs143481246	Missense	p.Pro128Ala	Unknown	Tolerated
MUC21	mucin 21, cell surface associated	rs112415706	Missense	p.Pro248Ala	Unknown	Tolerated
MUC21	mucin 21, cell surface associated	rs56329316	Missense	p.Ser373Asn	Unknown	Tolerated
MUC21	mucin 21, cell surface associated	rs41288689	Missense	p.Thr353Ile	Unknown	Tolerated
MUC21	mucin 21, cell surface associated	rs41288687	Missense	p.Thr353Ala	Unknown	Tolerated
MUC21	mucin 21, cell surface associated	rs41288679	Missense	p.Thr324Ala	Unknown	Tolerated
MUC21	mucin 21, cell surface associated	rs34126344	Missense	p.Ala180Val	Unknown	Tolerated
MUC21	mucin 21, cell surface associated	rs11756238	Missense	p.Gly253Ser	Unknown	Tolerated
MUC21	mucin 21, cell surface associated	rs9262397	Missense	p.Thr392Asn	Unknown	Tolerated
MUC21	mucin 21, cell surface associated	rs9262370	Missense	p.Val285Ala	Unknown	Tolerated
MUC21	mucin 21, cell surface associated	rs9262337	Missense	p.Glu161Gly	Unknown	Tolerated
MUC7	mucin 7, secreted	rs145745951	Missense	p.Val260Ala	Unknown	Tolerated
NCCRP1	non-specific cytotoxic cell receptor protein 1 homolog (zebrafish)	rs145929148	Missense	p.Pro119Ser	Probably damaging	Deleterious
NEBL	nebulette	rs71535732	Missense	p.Thr694Ala, p.Thr728Ala	Benign	Tolerated
PHYH	phytanoyl-CoA 2-hydroxylase	rs62619919	Missense	p.Arg145Gln	Possibly damaging	Deleterious
SERPINB11	serpin family B member 11 (gene/pseudogene)	rs537202592	Missense	p.Thr148Pro	Possibly damaging	Tolerated
SERPINB11	serpin family B member 11 (gene/pseudogene)	rs4940595	Missense	p.Glu90*	Benign	Missense
SERPINB11	serpin family B member 11 (gene/pseudogene)	rs1506419	Missense	p.Trp188Arg	Probably damaging	Deleterious
SERPINB11	serpin family B member 11 (gene/pseudogene)	rs1506418	Missense	p.Ala181Thr	Probably damaging	Deleterious
SERPINB4	serpin family B member 4	rs576273012	Missense	p.Cys279Arg	Benign	Tolerated
SORD	sorbitol dehydrogenase	rs1042079	Missense	p.Gln239Leu	Benign	Tolerated
SPINK5	serine peptidase inhibitor, Kazal type 5	rs2303070	Missense	p.Glu797Asp	Benign	Tolerated
SPINK5	serine peptidase inhibitor, Kazal type 5	rs2303064	Missense	p.Asp358Asn, p.Asp386Asn	Benign	Deleterious
SULT2B1	sulfotransferase family 2B member 1	rs117476816	Missense	p.Arg18Gln	Benign	Tolerated
TMEM154	transmembrane protein 154	rs145777184	Missense	p.Thr138Ile	Probably damaging	Tolerated
TMPRSS11A	transmembrane serine protease 11A	rs977728	Start loss	p.Met1?	Benign	Tolerated low confidence
TMPRSS11A	transmembrane serine protease 11A	rs353163	Missense	p.Gln293Arg	Benign	Tolerated
